# Population-scale Long-read Sequencing in the *All of Us* Research Program

**DOI:** 10.1101/2025.10.02.25336942

**Authors:** Kiran V Garimella, Qiuhui Li, Julie Wertz, Samuel K Lee, Fabio Cunial, Yongqing Huang, Yulia Mostovoy, Ryan Lorig-Roach, Adam English, Hang Su, Shawn Levy, Donna M Muzny, Chelsea Berngruber, Matt C Danzi, William T Harvey, Emily L LaPlante, Karynne Patterson, Allison N Rozanski, Sophie Schwartz, Beri Shifaw, Yuanyuan Wang, Isaac Wong, Isaac R. L. Xu, Shadi Zaheri, Stephan Zuchner, Xinchang Zheng, Shannon Dugan-Perez, Michal Izydorczyk, Heer Mehta, Richard A Gibbs, Lee Lichtenstein, Namrata Gupta, Niall Lennon, Stacey Gabriel, All of Us Research Program Long Read Working Group, Winston Timp, Kimberly F Doheny, Tara Dutka, Anjene Musick, Chia-Lin Wei, Fritz J Sedlazeck, Michael C Schatz, Michael E Talkowski, Evan E Eichler

**Affiliations:** All of Us Research Program, National Institutes of Health, Bethesda, MD, USA; Broad, Color, and Mass General Brigham Laboratory for Molecular Medicine, Boston, MA, USA; Center for Genomic Medicine, Massachusetts General Hospital, Boston, MA, USA; Program in Medical and Population Genetics, Broad Institute of MIT and Harvard, Cambridge, MA, USA; Department of Neurology, Massachusetts General Hospital and Harvard Medical School, Boston, MA, USA; Data Sciences Platform, Broad Institute of MIT and Harvard, Cambridge, MA, USA; Department of Computer Science, Johns Hopkins University, Baltimore MD, USA; Department of Genetic Medicine, Johns Hopkins University School of Medicine, Baltimore, MD, USA; Department of Genome Sciences, University of Washington School of Medicine, Seattle, WA, USA; Department of Human Genetics and John P. Hussman Institute for Human Genomics, University of Miami Miller School of Medicine, Miami, FL, USA; HudsonAlpha Institute for Biotechnology; Human Genome Sequencing Center, Baylor College of Medicine, Houston, TX, USA; Vanderbilt Institute for Clinical and Translational Research, Vanderbilt University Medical Center, Nashville, TN, USA

## Abstract

The *All of Us* Research Program (AoU) is a national biobank seeking to enroll one million individuals in the United States to link genomic and biomedical data, including short- and long-read whole-genome sequencing (srWGS/LRS), with rich electronic health record (EHR) information. Here, we present the first large-scale analyses of long-read sequencing (LRS) in AoU and offer a new framework for deriving genomic insights into complex structural variation (SV) of relevance to human health and disease. We performed joint analyses of 1,027 individuals self-identifying as Black or African American, sequenced to ∼8x coverage with Pacific Biosciences HiFi technology and processed using cloud-native pipelines. From these LRS data we constructed a comprehensive variant callset encompassing known (*FMR1* and *HTT*) and novel repeat expansions, clinically relevant haplotypes at loci inaccessible to srWGS, and haplotypes relevant to disease risk (HLA) and pharmacogenomics (*CYP2D6)*, including SNVs, indels, and SVs. We developed methods for cohort-level variant calling and a scalable workflow to impute >750,000 of these SVs into existing srWGS datasets for trait association and human disease studies. Expanding to 10,000 self-identified Black or African American AoU participants with srWGS and matched EHRs, we identified 291 SV-disease associations (p < 1×10⁻⁵) spanning 226 conditions with 50.9% of associations involving SVs absent from the matched srWGS callset. Across the 226 traits, after fine-mapping using SVs and SNVs we identified 191 SV-disease pairs spanning 160 traits (70.8%) where the SV had the strongest association within the locus. Associations specific to those with computed ancestry similar to the African reference population exhibited larger effect sizes and lower allele frequencies, consistent with high-risk, ancestry-specific variants. These results demonstrate that the integration of LRS into AoU and future biobank initiatives can provide transformative new insights into genomic variation with potentially profound impact on precision medicine.
