## Supplemental Table 2 for "Population-scale Long-read Sequencing in the *All of Us* Research Program"

### Sheet: Sheet1
LR Call	SR Call	# Haplotypes
*2	*2x2	11
*4	*68+*4	9
*29	*29x2	6
*2	*17	4
*1	*17	4
*2	*45	3
*1	*1x2	3
*17	*2	2
*1	*2	2
*10	*1	2
*2	*4x2	2
*2	*41	2
*17	*1	2
*29	*2	2
*1	*5	2
*17	*17x2	2
*4	*10	1
*2	*5	1
*17	*4x2	1
*2	*1,*2x2	1
*1	*4	1
*1	*46	1
*22	*1	1
*106	*1	1
*1	*10	1
*43	*43x2,*17	1
*41	*4	1
*46	*5	1
*46	*2x2	1
*29	*5	1
*29	*17	1
*17	*4	1
*2	*1	1
*46	*45	1
*17	*5	1
*40	*2	1
*10	*29,*64	1
*171	*70	1
*10	*10x2	1
*41	*17	1
*106	*2	1
*1	*2x2	1
*45	*1	1
*2	*27	1
*41	*41x2	1
*1	*1x3	1
*3	*1	1
*17	*29	1
