## Supplemental Table 7 for "Population-scale Long-read Sequencing in the *All of Us* Research Program"

### Sheet: in
SV coordinate	SV ID	SV type	SV length	AoU genotyped sample count (n = 10,000)	Mean GenotypePosterior nonref	OMIM genes intersected (pLI, LOEUF)	Disease genes intersected (pLI, LOEUF)	Cancer genes intersected (pLI, LOEUF)	ACMG genes intersected (pLI, LOEUF)	OMIM CDS intersected (pLI, LOEUF)	Disease CDS intersected (pLI, LOEUF)	Cancer CDS intersected (pLI, LOEUF)	ACMG CDS intersected (pLI, LOEUF)	Regulatory element intersected	SegDUP association (INS: within 1 kb, DEL: intersect)	Tandem repeats intersected	Detected in other LR datasets (HPRC, HGSVC, 1KG-ONT)	Detected in AoU SR (990/1,027 AoU Phase I matched samples)	pheWAS (Genomewide): Disease (SV-carrier%, Non-carrier%, OR, [95% CI], pvalue, Firth OR as validation, Best SNP OR, Best SNP pvalue)	pheWAS (SVs in CDS): Disease (Carrier%, Non-carrier%, OR, [95% CI], pvalue, Firth OR as validation, Best SNP OR, Best SNP pvalue)	SR validation	LR assembly-supported	Locityper validation (percentage of carriers with allele differences <20 between the imputed and Locityper calls.)
chr10:71296727	chr10-71296727-allele777017-101	INS	100	135	0.856667	UNC5B(5.7372e-09, 0.692)	NA	NA	NA	UNC5B(5.7372e-09, 0.692)	NA	NA	NA	NA	No	ID=10-71296712-71296762-ATATTCCAGCTGCATACCACTCTGGCAGAGGTGAGGGAAGTCGGGGCCAC,10-71296783-71296954-CTGGCGGAGGTGAGGGAAGGGTGGGGCAGATATTCCAGCTGCACACCACG;MOTIFS=CTGGCGGAGGTGAGGGAAGGGTGGGGCAGATATTCCAGCTGCACACCACG,ATATTCCAGCTGCATACCACTCTGGCAGAGGTGAGGGAAGTCGGGGCCAC;STRUC=<VC28638>	HPRC,HGSVC	No	NA	Chorioretinal scar(5.185%, 1.085%, 4.987, [2.276;10.926], 0.0008672314990399, 6.182, 3.255, 0.004965738728735)	FP,VNTR with many variants; present in 2/3 external datasets including HPRC, but not called in HPRC sample; representation issues with variant fragmentation	N	100
chr10:103992646	chr10-103992646-allele1053283-110	INS	109	4691	0.981685	SLK(3.7623e-06, 0.613)	NA	SLK(3.7623e-06, 0.613)	NA	SLK(3.7623e-06, 0.613)	NA	SLK(3.7623e-06, 0.613)	NA	NA	No	ID=10-103992573-103992589-T;MOTIFS=T;STRUC=(T)n	HPRC,HGSVC,1KG-ONT	Yes	NA	Epilepsy(2.793%, 4.069%, 0.677, [0.543;0.845], 0.0005461830460121, 0.671, 0.670, 0.0003627845635466)	TP,strong read support in LR and SR; seen in all external datasets and in HPRC samples	Y	100
chr11:59209869	chr11-59209869-allele559796-82	INS	81	231	0.818623	MPEG1(0.01968, 1.941)	NA	NA	NA	NA	NA	NA	NA	NA	No	ID=11-59209750-59209782-GT,11-59209855-59209893-GT;MOTIFS=GT;STRUC=<VC39737>	HPRC,HGSVC,1KG-ONT	Yes	Osteoarthritis(25.974%, 14.587%, 2.055, [1.523;2.772], 8.398456907687839e-06, 2.205, 1.678, 0.0003164374305175)	NA	TP with GT issues,STR with many variants in panel; seen in all 3 callsets but not called in HPRC samples	Y	100
chr12:108348522	chr12-108348522-allele1002775-156	INS	155	788	0.728117	NA	NA	NA	NA	NA	NA	NA	NA	NA	No	ID=12-108348131-108348552-TTTGTAAAAATATATTTACAACTATACATAG,12-108348522-108348584-AACTATACATAGTTTGTAAAAATATATTTAT;MOTIFS=TTTGTAAAAATATATTTACAACTATACATAG,AACTATACATAGTTTGTAAAAATATATTTAT;STRUC=<VC56427>	HPRC,HGSVC	No	Cyst of ovary(16.311%, 8.539%, 2.087, [1.622;2.686], 6.691438502276788e-08, 2.173, 1.809, 0.0001125353604598)	NA	TP with GT issues,VNTR; seen in 2/3 external datasets and in HPRC samples	Y	96.7
chr16:1457328	chr16-1457328-allele31366-201	INS	200	126	0.773905	CLCN7(1.2342e-12, 0.821)	CLCN7(1.2342e-12, 0.821)	NA	NA	CLCN7(1.2342e-12, 0.821)	CLCN7(1.2342e-12, 0.821)	NA	NA	NA	No	NA	HPRC,HGSVC,1KG-ONT	No	NA	Atelectasis(16.667%, 7.140%, 2.601, [1.618;4.182], 0.0003379577745628, 2.673, 2.112, 0.003631966768375),Enthesopathy of hip region(7.143%, 1.904%, 3.963, [1.982;7.927], 0.000841913782619, 5.063, 2.831, 0.0069347476469659)	TP,VNTR; seen in all external datasets but not called in HPRC sample; LR read support looks ok	Y	74.6
chr19:7765914	chr19-7765914-allele122909-1	DEL	138	1201	0.916003	CLEC4M(3.7033e-05, 0.869)	NA	NA	NA	CLEC4M(3.7033e-05, 0.869)	NA	NA	NA	NA	No	ID=19-7765776-7766049-GCTGAAGGCTGCAGTGGGTGAGTTGCCAGAGAAATCCAAGCTGCAGGAGATCTACCAGGAGCTGACCCG;MOTIFS=GCTGAAGGCTGCAGTGGGTGAGTTGCCAGAGAAATCCAAGCTGCAGGAGATCTACCAGGAGCTGACCCG;STRUC=<TR1679775>,ID=19-7766159-7766169-AGC;MOTIFS=AGC;STRUC=(AGC)n	HPRC,HGSVC	No	NA	Benign neoplasm of skin(3.913%, 2.193%, 1.816, [1.313;2.513], 0.0005854277425794, 1.559, 2.415, 0.0001887867620185)	TP,seen in HPRC and HGSVC and multiple HPRC samples; strong read support in LR; SR calls a 619bp DEL here with "high no-call rate" flag	Y	85.6
chr2:124707123	chr2-124707123-allele1163132-64	INS	63	166	0.702259	CNTNAP5(2.8986e-08, 0.632)	NA	NA	NA	NA	NA	NA	NA	NA	No	ID=2-124706746-124706797-AAG,2-124706795-124706826-AGG,2-124706827-124706837-GAG,2-124706844-124706858-AGG,2-124706875-124706886-GAA,2-124706893-124706903-GAA,2-124706901-124706918-AGG,2-124706916-124706942-AGA,2-124706940-124706966-AGG,2-124706998-124707008-GAA,2-124707006-124707020-AGG,2-124707018-124707041-AGA,2-124707039-124707062-AGG,2-124707061-124707112-GAG,2-124707064-124707111-GAAGAGGAAG…	HPRC,HGSVC,1KG-ONT	No	Coronary arteriosclerosis(12.651%, 4.057%, 3.425, [2.144;5.471], 5.847844498008078e-06, 3.387, 2.270, 0.0001577061372905)	NA	TP with GT issues,lots of variants in STR	Maybe	100
chr2:237585168	chr2-237585168-allele2129601-327	INS	326	172	0.900093	RAB17(2.7711e-05, 1.212)	NA	NA	NA	NA	NA	NA	NA	NA	No	NA	HPRC,HGSVC,1KG-ONT	Yes	Renal failure syndrome(6.977%, 1.394%, 5.305, [2.882;9.768], 9.399267230103886e-06, 5.921, 2.638, 0.0013367832682049)	NA	TP,seen in all external callsets and in HPRC sample; strong read support in LR and SR	Y	100
chr22:44122512	chr22-44122512-allele372915-1	DEL	50	1539	0.930486	PARVB(1.505e-08, 1.268)	NA	NA	NA	NA	NA	NA	NA	NA	No	ID=22-44122488-44122519-AG,22-44122504-44122528-AGAC,22-44122528-44122553-AG,22-44122558-44122586-AGAC,22-44122562-44122610-AG;MOTIFS=AGAC,AG;STRUC=<VC154070>	HPRC,HGSVC,1KG-ONT	No	Hypertensive heart failure(8.187%, 4.550%, 1.871, [1.518;2.305], 2.3249994445107083e-08, 1.612, 1.827, 1.9568802691708682e-07)	NA	TP,seen in all external datasets and in HPRC samples; strong read support in LR (missing from SR)	Y	95.78
chr22:45327999	chr22-45327999-allele391497-1	DEL	328	9385	0.981068	NA	NA	NA	NA	NA	NA	NA	NA	open_chromatin_region	No	NA	HPRC,HGSVC,1KG-ONT	No	NA	Obstructive sleep apnea syndrome(14.491%, 9.756%, 1.568, [1.194;2.059], 0.0008181614425907, 1.454, 1.635, 0.0003054286199228)	TP,seen in all external datasets and many HPRC samples; many different alleles present; strong read support in LR	Y	99.96
chr4:47542100	chr4-47542100-allele515389-344	INS	343	102	0.80001	ATP10D(2.5871e-14, 0.707)	ATP10D(2.5871e-14, 0.707)	NA	NA	NA	NA	NA	NA	NA	No	NA	HPRC,HGSVC,1KG-ONT	Yes	Asthma(29.412%, 12.831%, 2.831, [1.841;4.351], 9.80737313474893e-06, 2.898, 1.475, 0.000326016088016),Benign neoplasm of colon(21.569%, 6.658%, 3.855, [2.389;6.221], 1.0127253077337792e-06, 4.000, 1.347, 0.0029173223653156)	NA	TP,seen in all external datasets and in HPRC samples; strong read support in SR and LR	Y	100
chr6:157867624	chr6-157867624-allele1505904-1	DEL	60	695	0.991535	SNX9(3.0706e-05, 0.673)	NA	NA	NA	SNX9(3.0706e-05, 0.673)	NA	NA	NA	NA	No	NA	HPRC,HGSVC,1KG-ONT	No	NA	Type 1 diabetes mellitus(2.734%, 0.946%, 2.944, [1.782;4.863], 0.0001270824704506, 3.099, 3.216, 2.926318440883367e-05)	TP,found in all external datasets and several HPRC samples; strong LR read support	Y	100
chr8:120280940	chr8-120280940-allele1206819-191	INS	190	132	0.85703	COL14A1(2.5194e-18, 0.673)	NA	NA	NA	COL14A1(2.5194e-18, 0.673)	NA	NA	NA	NA	No	NA	HGSVC,1KG-ONT	Yes	NA	Periodontal disease(5.303%, 1.115%, 4.968, [2.268;10.882], 0.0008857231810078, 5.438, 3.377, 0.0024051446063036)	TP,seen in HGSVC and ONT-1KG, not called in any HPRC samples (consistent); strong read support in LR and SR	Y	100
chr8:132028822	chr8-132028822-allele1320325-58	INS	57	62	0.766968	OC90(1.7756e-12, 1.274)	NA	NA	NA	NA	NA	NA	NA	NA	No	ID=8-132028501-132028520-AAAGAA,8-132028513-132028528-AAAG,8-132028526-132028566-AAAG,8-132028563-132028600-AAGG,8-132028593-132028618-GGAAGGAG,8-132028615-132028636-AGGA,8-132028639-132028654-AAGG,8-132028651-132028667-AAGA,8-132028672-132028687-AGAA,8-132028686-132028701-AGAA,8-132028706-132028725-AGAA,8-132028724-132028738-AGAA,8-132028752-132028761-AG,8-132028766-132028781-AGAA,8-132028789-13…	No	No	Essential hypertension(80.645%, 52.455%, 3.777, [2.009;7.100], 5.206970877981731e-06, 3.921, 1.558, 0.0005607590025407)	NA	TP with GT issues,VNTR with several variants in panel; absent from all external datasets	Maybe	100
chr8:142935422	chr8-142935422-allele1434955-681	INS	680	71	0.747859	NA	NA	NA	NA	NA	NA	NA	NA	NA	No	ID=8-142935413-142935424-CAT;MOTIFS=CAT;STRUC=(CAT)n	HPRC,HGSVC,1KG-ONT	No	Cardiomyopathy(16.901%, 3.112%, 6.332, [3.369;11.900], 2.278099250863025e-06, 5.802, 3.618, 0.000530755067598),Congestive heart failure(25.352%, 7.141%, 4.417, [2.573;7.580], 2.0740299089260912e-06, 3.949, 1.282, 0.0015795619419373),Heart failure(23.944%, 6.526%, 4.509, [2.599;7.822], 2.7628329581158304e-06, 4.364, 1.415, 0.0023269763244937)	NA	TP with GT issues,VNTR with many expansions of very similar size	Y	97.18
